# High infectiousness immediately before COVID-19 symptom onset highlights the importance of contact tracing

**DOI:** 10.1101/2020.11.20.20235754

**Authors:** W.S. Hart, P.K. Maini, R.N. Thompson

## Abstract

Understanding changes in infectiousness during COVID-19 infections is critical to assess the effectiveness of public health measures such as contact tracing. Data from known source-recipient pairs can be used to estimate the average infectiousness profile of infected individuals, and to evaluate the proportion of presymptomatic transmissions. Here, we infer the infectiousness profile of COVID-19 infections using a mechanistic approach, and show that this method provides an improved fit to data from source-recipient pairs compared to previous studies. Our results indicate a higher proportion of presymptomatic transmissions than previously thought, with many transmissions occurring shortly before symptom onset. High infectiousness immediately prior to symptom onset highlights the importance of contact tracing, even if contacts from a short time window before symptom onset alone are traced.
