## Supplementary Data for "High infectiousness immediately before COVID-19 symptom onset highlights the importance of contact tracing"

### Sheet: Sheet1
Dataset	t_s1	t_s2	t_i1,L	t_i1,R	t_i2,L	t_i2,R
Cheng	24	25			19	24
Cheng	20	26			11	25
Cheng	26	36			26	33
Cheng	26	27			26	26
Cheng	26	33			26	26
Cheng	30	35			32	34
Cheng	28	30				29
Cheng	30	36			32	35
Cheng	35	54			40	46
Cheng	48	49			44	44
Cheng	48	48			45	46
Cheng	48	55			49	49
Cheng	48	55			53	55
Cheng	48	62				55
Cheng	48	53			51	53
Cheng	50	62			54	55
Cheng	48	49			48	48
Cheng	48	65				54
Ferretti	47	50		43	47	52
Ferretti	47	49		52	47	50
Ferretti	52	56		50	52	52
Ferretti	54	56	50	51	50	51
Ferretti	54	56	50	51	51	54
Ferretti	55	56		50	50
Ferretti	56	60	52	52	56	56
Ferretti	56	59	52	52	56	59
Ferretti	56	60	52	52	56	59
Ferretti	56	60		54	54	58
Ferretti	51	54		49	51	52
Ferretti	51	54		49	52	52
Ferretti	50	59		48	50	61
Ferretti	62	66		50	51	62
Ferretti	19	24
Ferretti	26	33
Ferretti	34	41
Ferretti	71	73
Ferretti	68	71
Ferretti	60	68
Ferretti	68	71
Ferretti	78	81				86
Ferretti	78	84				86
Ferretti	78	86				86
Ferretti	78	88				86
Ferretti	78	82				86
Ferretti	59	62	53	53
Ferretti	59	63	53	53
Ferretti	59	62	55	55
Ferretti	59	64	55	55
Ferretti	55	65	49	49	55	55
Ferretti	55	59	49	49	55	55
Ferretti	76	82		76	78	78
Ferretti	76	82		76	80	81
Ferretti	76	82		76	81	81
Ferretti	76	82		76	81	81
Ferretti	60	62	51	53	53
Ferretti	61	63	56	56	57	61
Ferretti	73	77
Ferretti	68	74			67	68
He	30	33			26	26
He	44	50			41	45
He	42	45			36	36
He	42	49			39	41
He	38	41			35	41
He	42	45			36	44
He	42	45			24	45
He	43	47			26	47
He	56	56			56	56
He	57	69			57	69
He	57	73			57	73
He	56	60			56	60
He	57	59			51	59
He	57	61			51	61
He	61	63			42	63
He	61	63			42	63
He	59	61			58	58
He	59	61			58	58
He	64	64			43	64
He	47	61			40	61
He	57	69			57	69
He	38	39			33	39
He	34	40			25	40
He	50	68			55	60
He	41	44			23	44
He	35	41			20	41
He	31	37			30	37
He	37	38			17	38
He	30	41			20	41
He	39	43			29	29
He	32	48			35	37
He	42	49			28	49
He	23	28			7	28
He	23	30			9	30
He	28	37			16	37
He	35	37			34	34
He	35	38			34	34
He	35	37			34	34
He	35	35			34	34
He	35	37			34	34
He	38	47			26	47
He	42	45			38	38
He	42	50			38	38
He	42	47			26	47
He	36	47			35	36
He	43	46			25	46
He	37	45			24	45
He	30	44			23	44
He	35	32			31	31
He	29	38			17	38
He	31	35			31	35
He	31	35			14	35
He	31	38			17	38
He	31	38			17	38
He	42	47			26	47
He	37	38			17	38
He	37	44			23	44
He	43	45			24	45
He	41	37			16	37
He	39	46			25	46
He	40	44			23	44
He	37	45			24	45
He	53	56			35	56
He	68	73			68	73
He	73	77			73	77
He	64	76			68	69
Xia	29	32		23	23
Xia	14	19		12	12
Xia	22	28		18	20
Xia	24	23		16	16
Xia	13	21		10	10
Xia	17	28		12	12
Xia	25	28		22	22
Xia	21	27		13	13
Xia	28	29		22	22
Xia	27	29		23	23
Xia	18	24		17	17
Xia	19	21		16	17
Xia	16	19		15	15
Xia	15	22		14	14
Xia	21	27		13	13
Xia	26	31		20	20
Xia	35	34		19	19
Xia	24	29		22	22
Xia	22	27		19	20
Xia	30	36		28	28
Xia	22	22		19	21
Xia	23	26		19	19
Xia	23	36		19	19
Xia	24	32		22	22
Xia	32	33		23	23
Xia	37	37		22	22
Xia	23	35		13	13
Xia	21	23		19	19
Xia	29	26		21	22
Xia	29	37		24	25
Xia	22	24		15	19
Xia	31	33		14	14
Zhang	0	7
Zhang	0	2
Zhang	0	5
Zhang	0	8
Zhang	0	9
Zhang	0	5
Zhang	0	7
Zhang	0	7
Zhang	0	7
Zhang	0	7
Zhang	0	6
Zhang	0	7
Zhang	0	4
Zhang	0	3
Zhang	0	2
Zhang	0	4
Zhang	0	2
Zhang	0	5
Zhang	0	5
Zhang	0	5
Zhang	0	3
Zhang	0	11
Zhang	0	4
Zhang	0	10
Zhang	0	3
Zhang	0	1
Zhang	0	6
Zhang	0	7
Zhang	0	8
Zhang	0	1
Zhang	0	3
Zhang	0	0
Zhang	0	3
Zhang	0	4
Zhang	0	4
